# Improved estimates of COVID-19 correlates of protection, antibody decay and vaccine efficacy waning: a joint modelling approach

**DOI:** 10.1101/2024.07.02.24309776

**Authors:** Daniel J. Phillips, Maria D. Christodoulou, Shuo Feng, Andrew J. Pollard, Merryn Voysey, David Steinsaltz

**Affiliations:** Department of Statistics, University of Oxford, Oxford, UK; Oxford Vaccine Group, Department of Paediatrics, University of Oxford, Oxford, UK; NIHR Oxford Biomedical Research Centre, Oxford, UK July 2, 2024

**Author notes:** Correspondence to Daniel J. Phillips,.

## Abstract

Reliable estimation of the relationship between COVID-19 antibody levels at the time of exposure and the risk of infection is crucial to inform policy decisions on vaccination regimes. We fit a joint model of anti-spike IgG antibody decay and risk of COVID-19 infection to data from a randomized efficacy trial of the ChAdOx1 nCoV-19 vaccine. Our model improves upon previous analyses by accounting for measurement error, decay in antibody levels and variation between different individuals. We estimated correlates of protection, antibody decay, and vaccine efficacy waning. Increased anti-spike IgG antibody levels at the time of exposure correlate with increased vaccine-induced protection. We estimated vaccine efficacy against symptomatic COVID-19 infection of 88.1% (95% CrI: 77.2, 93.6) at day 35, waning to 60.4% (44.6, 71.0) at day 189 since the second dose. We report that longer intervals between the first and second vaccine dose give lasting increased protection, and observe lower efficacy in individuals aged ≥70 years from around 3 months after second dose. Our methods can be used in future vaccine trials to help inform the timings and priority of vaccine administration against novel diseases.
