## Supplementary material for "Improved estimates of COVID-19 correlates of protection, antibody decay and vaccine efficacy waning: a joint modelling approach": Data for Figure 3

Days since second dose	symptomatic_posterior_mean	symptomatic_posterior_median	symptomatic_posterior_0.025_quantile	symptomatic_posterior_0.975_quantile	anyinfection_posterior_mean	anyinfection_posterior_median	anyinfection_posterior_0.025_quantile	anyinfection_posterior_0.975_quantile
35	87.3707195803775	88.080349737685	77.2204751080725	93.5687609842343	75.4875360179397	76.0183911476386	64.2595438226625	83.7005444257741
36	87.2342823067004	87.9357093452566	77.0846040807231	93.4567958000544	75.2649224618418	75.7930826254019	64.0533115736997	83.4922278954449
37	87.0968856667247	87.7934710656965	76.9578970561949	93.342140875527	75.041445216288	75.5624353569967	63.8399636742024	83.2806332372888
38	86.958535176097	87.6480018840751	76.8251525777127	93.228037577789	74.8171170235482	75.3293311535168	63.622405798276	83.0632155350181
39	86.8192363076602	87.503435343907	76.6979039649132	93.1083128471137	74.5919507589237	75.098017757603	63.4307858316363	82.8396766721135
40	86.6789945120034	87.3568860242259	76.5586875463158	92.9888913653379	74.3659594268369	74.8659606323309	63.2412204703962	82.6155777775605
41	86.537815235522	87.2108109161382	76.4300864597769	92.8696187676235	74.1391561568918	74.630830075107	63.0505809751476	82.39801207022
42	86.3957039362862	87.0640238183539	76.3036715117529	92.7484546552934	73.9115541999077	74.3972480383663	62.8441590127613	82.1798260013998
43	86.2526660979742	86.9153909817627	76.1650386383543	92.6264692345205	73.6831669239288	74.1613673098029	62.6310369744844	81.9538498526003
44	86.1087072420964	86.7653482857273	76.0364870425839	92.4986514904099	73.4540078102127	73.9288952358787	62.4163388883039	81.7286183094212
45	85.9638329387061	86.6167436104392	75.904723799682	92.3735943700196	73.2240904492002	73.6954356925232	62.2250369355604	81.4984554552328
46	85.8180488157676	86.4682648333782	75.7713836946359	92.2469603607717	72.9934285364699	73.4580229103957	62.0184254754806	81.2676236104629
47	85.6713605673335	86.3166153030905	75.6280894236558	92.1205334804944	72.7620358686792	73.222182095807	61.8260010516352	81.0399584463558
48	85.5237739606606	86.163436249238	75.4871367629411	91.9931393302954	72.5299263394953	72.9817598478325	61.6268727598098	80.8032791428613
49	85.3752948423822	86.0084802385019	75.3442002405558	91.8608940729967	72.2971139355176	72.7474983692732	61.429967124357	80.5714875338714
50	85.2259291438371	85.8521816420885	75.2046487508449	91.7293487717251	72.0636127321958	72.5075432693698	61.2233591356155	80.3317848449739
51	85.0756828856463	85.6965933236596	75.0709309103239	91.5965222836199	71.8294368897445	72.2666675719753	61.0309150198784	80.101500543414
52	84.9245621816145	85.537538962481	74.9560250743373	91.4610907240823	71.5946006490577	72.0232742974947	60.8257496273757	79.8642484758745
53	84.7725732420289	85.3792039645816	74.8199353436767	91.3251326227983	71.3591183276254	71.7858225544622	60.6281333926683	79.6200334281439
54	84.6197223764155	85.2194693080074	74.6883430783434	91.1865637145456	71.1230043154548	71.5417091860619	60.4196015215433	79.3910850571853
55	84.4660159958074	85.0603923035303	74.546095772054	91.0444499551305	70.8862730709981	71.3015615803544	60.2145187223709	79.1536266551972
56	84.3114606145757	84.898675077032	74.4055658628168	90.9027156179047	70.6489391170894	71.057632344065	60.0057610545541	78.909874048134
57	84.1560628518648	84.7385525615816	74.2819972285613	90.7611433087973	70.4110170368928	70.8168545546745	59.8128887192581	78.667174598236
58	83.9998294326705	84.5785356831672	74.1540488125907	90.6202879383802	70.1725214698645	70.573336131957	59.6057954653678	78.4267449986646
59	83.8427671885966	84.4137196986375	74.0396590403936	90.4727290453986	69.9334671077298	70.3311674245957	59.3996367763887	78.177978197389
60	83.6848830583195	84.2496859571309	73.8849512418639	90.3220197352024	69.6938686904775	70.0850950908224	59.1917648195246	77.9306146346993
61	83.5261840877886	84.084511857874	73.745161002707	90.175134053583	69.453741002375	69.8388798674578	58.9882538873559	77.6791156599547
62	83.3666774301878	83.9216627318664	73.6165910129465	90.0285141388694	69.2130988680039	69.5975883853818	58.8024718081632	77.4314333739896
63	83.2063703456792	83.754794628624	73.4856700296442	89.8746980517397	68.9719571483191	69.3516488734116	58.5948006669569	77.1828577529251
64	83.0452702009492	83.5891123223551	73.3463296486269	89.7263927533904	68.7303307367336	69.1060648560416	58.3855908226015	76.9254884897995
65	82.8833844685755	83.4191109650686	73.2221880940481	89.5691141240695	68.4882345552295	68.857455334868	58.1831325750334	76.6714272533852
66	82.7207207262303	83.2499863247823	73.0868350481202	89.4149538448795	68.2456835504983	68.60710226979	57.9773614883652	76.4247919019657
67	82.5572866557345	83.0786284501994	72.9335525035266	89.2590993135104	68.002692690111	68.3570497461641	57.7806460109853	76.1714170629175
68	82.3930900419772	82.9064506135462	72.7976529760147	89.100024775519	67.7592769587199	68.1113536572475	57.5836257003051	75.9094522229634
69	82.2281387717102	82.7327946598362	72.6714687818421	88.9396612600816	67.5154513542935	67.8601250895962	57.3867262656878	75.6543838450383
70	82.0624408322305	82.5606251206304	72.5206867388657	88.7776369740458	67.2712308843871	67.6137541562349	57.1811194505773	75.4039805380039
71	81.8960043099601	82.3838000220942	72.4047070434457	88.619046011315	67.0266305624477	67.3629733093698	56.9693090628836	75.1510005376823
72	81.7288373889315	82.2076845045501	72.2689994671383	88.4500457666732	66.7816654041578	67.1164650789966	56.7597006496304	74.8986360786218
73	81.5609483491877	82.0381024922936	72.1359805499336	88.2866355286717	66.5363504238164	66.8660997782582	56.5460660968427	74.6383280736701
74	81.3923455651043	81.8662100522315	71.996471810832	88.1267932760322	66.2907006307612	66.613445016033	56.3319065988174	74.3826819066692
75	81.22303750364	81.692043135084	71.8579586297426	87.9567996723504	66.0447310258303	66.3608911063583	56.1166995115862	74.1192466649917
76	81.053032722523	81.5155854350424	71.7108696214346	87.7902082165897	65.7984565978667	66.1107825262551	55.9122884215112	73.8655188205613
77	80.8823398683776	81.3400109807779	71.5664663640842	87.6196395265165	65.5518923202653	65.8628886303878	55.6974998155161	73.6132595381105
78	80.7109676747973	81.1615775053761	71.4213360441821	87.4561179982353	65.305053147564	65.6120044095025	55.4846642117131	73.3548414447783
79	80.5389249603698	80.9812941667748	71.2754163586887	87.2873778629035	65.0579540120798	65.3650976298564	55.2781607552641	73.0915425720956
80	80.3662206266574	80.8040941948227	71.1234074804897	87.1242309628272	64.8106098205905	65.114003011736	55.0933803924963	72.8357180911597
81	80.1928636561367	80.626033868832	70.9763463481563	86.9575193209051	64.5630354510625	64.8628726001932	54.8907244292885	72.5690120026543
82	80.0188631101043	80.4429220006386	70.8400847814205	86.7843172750614	64.3152457494268	64.6093322946174	54.6769180433391	72.3066159104627
83	79.8442281265478	80.2665642973766	70.7041769990799	86.6148107441112	64.0672555264021	64.3610982792446	54.4788377133252	72.0530569552262
84	79.6689679179898	80.0864572086459	70.5449616591469	86.4397886667711	63.8190795543675	64.1070143577656	54.2591479459174	71.7892643545162
85	79.4930917693047	79.9083789792819	70.3936088408097	86.2665726791355	63.5707325642842	63.8517150112619	54.035961980559	71.5318028875306
86	79.3166090355137	79.7259782124381	70.2407667845973	86.086257397636	63.3222292426668	63.5994649739748	53.816063559082	71.2724127046239
87	79.1395291395587	79.544245219626	70.090107442248	85.9027320088996	63.0735842286059	63.3501488815693	53.5911852680843	71.0036311408332
88	78.9618615700599	79.3603302326359	69.9274569750709	85.7280733658472	62.8248121108416	63.0975049663933	53.3775528840215	70.7453913789011
89	78.7836158790568	79.1780584868075	69.7619945176507	85.5514012072235	62.5759274248882	62.8423702072707	53.1588827241024	70.4740620624677
90	78.6048016797381	78.9921757116331	69.6207853735626	85.3771426887695	62.3269446502112	62.592790688027	52.9355623949151	70.2151758048016
91	78.4254286441595	78.808078240049	69.4555761144024	85.2043620199712	62.0778782074572	62.3399380299495	52.7162502931123	69.9453178014654
92	78.2455065009537	78.6217263251705	69.3094756584873	85.0283867241693	61.8287424557357	62.0919070961211	52.5002506746911	69.6828430172087
93	78.0650450330334	78.4345196207708	69.1595998062781	84.8450732854989	61.5795516899549	61.8393448145831	52.2856113389609	69.4185891898762
94	77.8840540752898	78.2482560607299	69.0002599643501	84.6639728969983	61.3303201382107	61.5842666152801	52.0581701539957	69.1586060457587
95	77.702543512287	78.0654294074441	68.8349505622439	84.4845063127171	61.0810619592292	61.3316834487135	51.8379900861547	68.897397003412
96	77.5205232759559	77.8802253907411	68.6622913620156	84.3051435985444	60.8317912398639	61.0789067692209	51.6106030108231	68.6386017411103
97	77.3380033432872	77.6933531315055	68.5150015069353	84.1248157261869	60.5825219926462	60.8292400424973	51.3947914491971	68.370590090022
98	77.1549937340263	77.5050639832145	68.3416958300281	83.9446359488961	60.333268153391	60.5800220603304	51.1745148217162	68.1148054969021
99	76.9715045083708	77.3183823217971	68.1861510488381	83.7620294641357	60.0840435788565	60.3288287902602	50.9666289845707	67.8389292074191
100	76.787545764672	77.1325075216063	68.0214538557692	83.5842331226317	59.8348620444587	60.0741049725927	50.7508546974886	67.5783970091512
101	76.6031276371422	76.9457272827314	67.8593139361226	83.407792179689	59.5857372420403	59.8276724996015	50.5273994053826	67.3091003371175
102	76.4182602935675	76.7564962407778	67.6812593380537	83.2178674062064	59.3366827776951	59.5774891989807	50.2952333932502	67.052251663463
103	76.2329539330295	76.5679912696683	67.5194832447349	83.0364960411544	59.0877121696462	59.3314606762369	50.0746732141081	66.7977507587917
104	76.0472187836346	76.3830891947699	67.3552639861777	82.8525327609626	58.8388388461794	59.0796950494057	49.8390493797032	66.5423017698836
105	75.8610651002542	76.1975350916887	67.161514875505	82.6735485231732	58.5900761436317	58.8269791846356	49.6070265618734	66.2832828836496
106	75.674503162274	76.0109986755256	66.9696384730931	82.5006002590232	58.3414373044336	58.5744386613069	49.3831103777973	66.0279651120832
107	75.4875432713568	75.8255513645552	66.7963478679146	82.322959464574	58.0929354752063	58.3226377058664	49.1650728860618	65.7754478927378
108	75.3001957492164	75.6351145703759	66.6201091436004	82.1450166422313	57.8445837049136	58.0701071897486	48.9366633195936	65.5156450806777
109	75.1124709354056	75.4450039210956	66.4395888040016	81.9678891528754	57.5963949430674	57.8200214273513	48.73186559157	65.2721353276197
110	74.9243791851181	75.2527483758468	66.2534565423357	81.8008439516907	57.3483820379878	57.5674243886898	48.4993013505958	65.0223849156436
111	74.7359308670058	75.0603401447206	66.0670952045898	81.6150609817776	57.1005577351168	57.3180474952733	48.2481077449214	64.7671339746582
112	74.5471363610114	74.8733949183453	65.8766455939026	81.4394765700823	56.8529346753855	57.066640061487	48.0024608483776	64.5136622543114
113	74.3580060562177	74.683608624109	65.669761848683	81.2548592426371	56.6055253936351	56.8154213852337	47.7603151132239	64.2537387455792
114	74.1685503487142	74.4878768549934	65.4927484086576	81.0764651662129	56.3583423170907	56.566843846374	47.5300352282149	64.0027743854525
115	73.9787796394812	74.2945481245261	65.3032483771888	80.9027940253167	56.1113977638877	56.3124639567516	47.2831781576958	63.7578779311748
116	73.7887043322926	74.1024983498273	65.0991492535483	80.7229589405952	55.8647039416511	56.0607042591333	47.0306151012504	63.5154352061198
117	73.5983348316382	73.9085117436308	64.9007189275199	80.5522876489594	55.6182729461268	55.8173768454613	46.8001850111336	63.2752504134317
118	73.4076815406645	73.7111183520958	64.7069826798288	80.3809887699271	55.3721167598647	55.5685927077206	46.556405433447	63.0259606713154
119	73.2167548591374	73.5180595971603	64.5058630808524	80.204898129441	55.1262472509531	55.3190133477902	46.3177953663308	62.7956128820286
120	73.0255651814243	73.3166833620283	64.3058032227099	80.0356985425906	54.8806761718041	55.0750793735885	46.0738189158261	62.5505443555764
121	72.8341228944982	73.1228644829361	64.0897967995796	79.8671954772813	54.6354151579899	54.8296053009396	45.8192718097694	62.3168173254383
122	72.6424383759636	72.9273793515421	63.8778148752752	79.6931165762897	54.3904757271293	54.5817697513481	45.5660244615431	62.0807198891887
123	72.4505219921047	72.7300352688407	63.6696036325024	79.5218169631281	54.145869277823	54.3365365445335	45.3160653183794	61.83850348072
124	72.2583840959561	72.5376400924301	63.4537789619	79.3627335765728	53.9016070886398	54.0904776324258	45.0714037644231	61.6064683047385
125	72.066035025397	72.3481046455098	63.239253288622	79.1900997945228	53.6577003171502	53.8453221269059	44.8207556768383	61.3763815707466
126	71.8734851012689	72.1556384803343	63.0404731736002	79.0242748439307	53.4141599990087	53.6012297990577	44.5644530505804	61.1512115152698
127	71.6807446255172	71.9646631417623	62.8338876320404	78.8563065389354	53.1709970470845	53.3541150098807	44.3101938196937	60.9218317502445
128	71.4878238793577	71.7740570758896	62.6043567875529	78.6863556283872	52.9282222506388	53.1139290139272	44.0494470201126	60.6933685805103
129	71.2947331214669	71.584077014081	62.3677192937044	78.5171137817157	52.6858462745488	52.8701947253682	43.7979047439725	60.4665603047489
130	71.1014825861984	71.3946400804523	62.146654809784	78.3592677605187	52.4438796585786	52.6267315972735	43.5262217855896	60.2396073614649
131	70.9080824818236	71.1993715373595	61.9099350200193	78.1927155134111	52.2023328166954	52.3842899011938	43.2604361340129	60.0157946241658
132	70.7145429887996	71.0000904982818	61.6847790930674	78.0208949116338	51.9612160364303	52.1418516097046	42.9827619116743	59.7907270659436
133	70.5208742580612	70.8033212964909	61.4542658414616	77.8550460112568	51.7205394782846	51.8992116135272	42.7229814845494	59.570837087487
134	70.3270864093407	70.6108762504441	61.2081130343996	77.6902135779775	51.4803131751797	51.6593043322401	42.450155259484	59.3677539827447
135	70.1331895295131	70.420555934742	60.9804059326218	77.5264923642411	51.2405470319495	51.4187340957819	42.1974662029056	59.1422862411937
136	69.9391936709687	70.2290051171407	60.7555035398055	77.3613212025762	51.0012508248773	51.1765247110705	41.9250934630534	58.9356484849324
137	69.7451088500124	70.0373902788894	60.512903865099	77.2097751687376	50.7624342012734	50.9441591988953	41.6594254669717	58.7241671805884
138	69.5509450452893	69.8409509016345	60.2725382728819	77.0535118948331	50.5241066790947	50.7027335395662	41.3839743032741	58.5119333310959
139	69.356712196239	69.6482664144187	60.0391849364783	76.9093511728379	50.2862776466056	50.4667744991614	41.1084491083363	58.3061691099497
140	69.1624202015761	69.4571406977585	59.8005150269655	76.753812109879	50.0489563620789	50.2284431555508	40.8483351752563	58.0990842019159
141	68.9680789177985	69.2620748598828	59.5597604609442	76.5939219690806	49.8121519535362	49.9944586579686	40.5657418448236	57.9048852026191
142	68.7736981577241	69.0709064104234	59.2972170033651	76.4276757885449	49.575873418528	49.7612359811221	40.2770624788034	57.6986709370671
143	68.5792876890538	68.8833939980008	59.0342679056466	76.2977600111544	49.3401296239515	49.5279014933676	39.9814827055511	57.4859091135365
144	68.3848572329642	68.6919054352499	58.7979358422673	76.1473098688133	49.1049293059068	49.2979841863866	39.7094181225683	57.2836162591279
145	68.1904164627263	68.4971531661539	58.5396615225779	76.0004734145639	48.8702810695896	49.070066399587	39.4192924817797	57.085684355636
146	67.9959750023541	68.3035126995943	58.2717753748085	75.862620401486	48.6361933892213	48.8387868456648	39.1324814365816	56.8916108115177
147	67.8015424252797	68.1158259122183	57.9776357282114	75.7283452596547	48.4026746080138	48.608695889402	38.8587085468808	56.704256340054
148	67.6071282530572	67.9243236892836	57.6945042847798	75.5954003424666	48.1697329381707	48.3773340599679	38.5612014460219	56.5165526980375
149	67.4127419540949	67.7369045581771	57.4111147106339	75.4614379302814	47.937376460922	48.1469141139083	38.2727655499013	56.3269402699284
150	67.2183929424152	67.5478279240496	57.1256891713503	75.3296864689909	47.7056131265934	47.9189333085559	37.9917921663974	56.1385807299675
151	67.0240905764427	67.354666349595	56.8635958932121	75.2028148151438	47.4744507547086	47.6890191039789	37.6971557457187	55.9524124070062
152	66.8298441578206	67.1620259452011	56.5666810591675	75.0719024678241	47.2438970341237	47.4562384033807	37.407399226579	55.7785146190842
153	66.635662930255	66.9661540754667	56.2880939700115	74.9401833808011	47.013959523195	47.2270894309568	37.1142948899747	55.6041816316201
154	66.4415560783874	66.7762419226992	56.0053489009117	74.8099916658014	46.7846456499758	47.002562247936	36.8191495454326	55.4222004541089
155	66.2475327266949	66.5837584581519	55.7325511858749	74.678510415681	46.5559627124464	46.7814920133893	36.5418944917608	55.2496371546171
156	66.0536019384189	66.3962290442958	55.4423522438884	74.5454570546438	46.3279178787715	46.5582966704793	36.249156671434	55.0776906621544
157	65.8597727145207	66.2111728255261	55.1574611053381	74.4228455296674	46.1005181875893	46.3331451396098	35.9467823177544	54.9023925813076
158	65.6660539926663	66.0259044684981	54.8492922119302	74.2998495645452	45.8737705483274	46.1121008118939	35.6434937002723	54.7259564942413
159	65.4724546462373	65.8408405173574	54.5453329180911	74.1725318102128	45.6476817415479	45.8933209451705	35.3348698329707	54.5507163813982
160	65.2789834833707	65.6519948326139	54.2397785266369	74.0531829865786	45.422258419319	45.6697607000649	35.022465317901	54.3802551226211
161	65.0856492460254	65.4697260836477	53.9513155009185	73.9349395322346	45.1975071056146	45.4524738529376	34.7150470069263	54.22295345392
162	64.8924606090764	65.2841285964373	53.6307152349613	73.8223824437726	44.9734341967383	45.231049730042	34.4095796855936	54.0474518593977
163	64.6994261794364	65.0956475715883	53.3128688390565	73.7073889458306	44.7500459617743	45.0114033174623	34.1014844459354	53.88511089367
164	64.5065544952037	64.9110776359568	53.0147340062208	73.5891334782325	44.5273485430624	44.7868564650951	33.7972659814617	53.717811075829
165	64.3138540248383	64.7252683987336	52.6876062368733	73.472582308545	44.3053479566977	44.5683533895062	33.4907976208513	53.5554682969395
166	64.1213331663638	64.5318026232617	52.3864021089316	73.3506575964152	44.084050093053	44.3448095593564	33.1962221300614	53.3984420337221
167	63.9290002465961	64.3502930266638	52.0626931896314	73.2322494258422	43.8634607173252	44.1276836679359	32.8865269615119	53.2467875838407
168	63.7368635203993	64.1693923751149	51.7628870336949	73.1149073073523	43.6435854701034	43.9131661971153	32.5689815763788	53.0950603596371
169	63.5449311699669	63.9884089177357	51.4239626005844	73.003296967496	43.4244298679589	43.6981218655539	32.2555822989939	52.9388827398962
170	63.3532113041299	63.804467616906	51.1018696891847	72.8828784154258	43.2059993040565	43.4811889871527	31.953425334461	52.7824907921944
171	63.1617119576904	63.6217536008513	50.7796770722152	72.7741771406322	42.9882990487857	43.2661306539726	31.6394960222966	52.6408127704442
172	62.9704410907814	63.436637292537	50.4274165441488	72.6722029599378	42.7713342504126	43.051715071574	31.3327763564641	52.5003404098932
173	62.7794065882514	63.2494159649013	50.091021218419	72.5756785520044	42.5551099357509	42.8413460724974	31.0218632711545	52.3542522312005
174	62.5886162590749	63.0693318343328	49.7301188445689	72.4712700649489	42.3396310108509	42.6279504754538	30.7139367120278	52.2093561602201
175	62.3980778357883	62.88626577268	49.4005860505447	72.3753485693041	42.1249022617083	42.4229981707885	30.4051989046068	52.0579983352658
176	62.2077989739499	62.7044190548644	49.0620919259896	72.2742774043767	41.9109283549883	42.2176241605027	30.1055847288951	51.9250123015854
177	62.0177872516252	62.5224280422814	48.7244979384045	72.1632825847166	41.6977138387693	42.0114256531635	29.7973103270206	51.7862605078598
178	61.8280501688965	62.338828597714	48.3982846118678	72.0671055025571	41.4852631433007	41.7956976969521	29.4792709402425	51.6472073164058
179	61.6385951473966	62.154759930533	48.0345158096729	71.9672833170301	41.2735805817781	41.5913793355036	29.1699517167161	51.5158311499073
180	61.4494295298668	61.9776168301334	47.6848495175965	71.8731462484208	41.0626703511333	41.3810472216544	28.8644252316683	51.3816435335278
181	61.2605605797381	61.8031619796458	47.342277578238	71.7757731124587	40.8525365328392	41.1794672013206	28.5645580262941	51.2493364265656
182	61.0719954807367	61.6219780624588	46.98570560923	71.6877247989652	40.6431830937287	40.974033767725	28.2507591633398	51.1120054674684
183	60.8837413365122	61.447389190803	46.6476908067721	71.5881552050294	40.4346138868279	40.7745571144081	27.9473734507324	50.9695530858029
184	60.6958051702887	61.2695560710532	46.3012475004682	71.4992451210401	40.2268326522018	40.570844975587	27.6432953578213	50.844243150751
185	60.5081939245391	61.0956077376382	45.953405066887	71.4042734820249	40.0198430178131	40.3664303987815	27.3346376407721	50.6998867680908
186	60.3209144606818	60.9198866187909	45.6108285576204	71.3130707757029	39.8136485003932	40.1655926680131	27.0145601797367	50.5750582782065
187	60.1339735587992	60.7429600277005	45.268164738804	71.2155378834197	39.6082525063246	39.9627769695784	26.6934532453134	50.4537891410181
188	59.9473779173787	60.5717808435504	44.9294192967762	71.1305028520085	39.4036583325346	39.7663424301931	26.3859410587852	50.333704092861
189	59.761134153075	60.3949823241093	44.6028293209998	71.0460314293884	39.1998691673997	39.5680329130459	26.0741376084951	50.214413618737
190	59.5752488004941	60.2171978306129	44.263709633292	70.9761112614947	38.99688809166	39.3656240662797	25.7885575355809	50.0970400431299
191	59.3897283119985	60.0379198606267	43.913205049908	70.892962966665	38.7947180793438	39.1664656549383	25.4784865059776	49.9813916212875
192	59.2045790575328	59.8708263603637	43.5564431691302	70.8253131215888	38.5933619987003	38.9722430884366	25.1605432476853	49.8578147662784
193	59.0198073244702	59.6960503759951	43.2250943644955	70.7438271628913	38.3928226131428	38.7805869670213	24.8563723026722	49.7321848154565
194	58.8354193174798	59.518126883392	42.8638406382088	70.6594358300333	38.1931025821984	38.58880795904	24.543445539603	49.6141071652836
195	58.6514211584128	59.3461992495481	42.5198709834878	70.5747819163576	37.9942044624668	38.3960418404638	24.2248514062586	49.5011258617652
196	58.4678188862099	59.1765169848154	42.1720526400549	70.4990155178386	37.796130708586	38.1984914809531	23.9252481337488	49.387322179166
197	58.2846184568264	59.0029996209351	41.8207983251368	70.4080894813828	37.598883674205	38.002668880303	23.6109181534521	49.2708050050012
198	58.1018257431785	58.8378296818913	41.4577757195698	70.3204937450621	37.4024656129632	37.813517763484	23.3051639963993	49.1589525361642
199	57.9194465351064	58.6698436708291	41.0937855940706	70.2443080204582	37.2068786794758	37.6269672712504	22.9873759768324	49.0501057817958
200	57.7374865393581	58.4974951810025	40.7299329230809	70.1696629626068	37.012124930325	37.4374012963775	22.6826105965071	48.94295039485
201	57.5559513795897	58.3273678024309	40.3646184111041	70.0816523165222	36.8182063250561	37.2479075373898	22.3847919492935	48.8300376153766
202	57.3748465963845	58.1534608120722	40.0418241577911	70.01024679818	36.6251247271796	37.0631611093521	22.0749812144598	48.7251399135866
203	57.1941776472905	57.9881897635376	39.6968798258625	69.9281862371747	36.4328819051761	36.8783363880345	21.7698687150069	48.6166254973541
204	57.0139499068738	57.8208535930407	39.322080921168	69.8671547532126	36.2414795335072	36.6940421006652	21.4470552009597	48.490417820648
205	56.8341686667905	57.6518854275682	38.9429006814604	69.8024873717862	36.0509191936285	36.5085803422936	21.1260845985899	48.3871629405233
206	56.6548391358746	57.4862496845274	38.5577221334047	69.7333219524802	35.861202375007	36.3248792013388	20.816579607348	48.2813389736937
207	56.4759664402432	57.3211708883766	38.1927501023794	69.6618755418281	35.6723304761414	36.144774950053	20.5192753028964	48.1825291791483
208	56.2975556234171	57.159358373103	37.8155976232402	69.5885424374938	35.4843048055843	35.963165091625	20.2097071810428	48.0873915891316
209	56.1196116464582	56.998354854022	37.4465939837927	69.5180676293575	35.2971265829679	35.7808107149576	19.8993965055917	47.9752585030434
