## Supplementary material for "Improved estimates of COVID-19 correlates of protection, antibody decay and vaccine efficacy waning: a joint modelling approach": Data for Supplementary Figure 4

Lower_break_days_since_second_dose	Upper_break_days_since_second_dose	Number_of_antibody_measurements
0	7	0
7	14	0
14	21	51
21	28	778
28	35	441
35	42	43
42	49	9
49	56	3
56	63	5
63	70	2
70	77	29
77	84	128
84	91	291
91	98	104
98	105	23
105	112	5
112	119	5
119	126	2
126	133	0
133	140	0
140	147	0
147	154	0
154	161	0
161	168	3
168	175	9
175	182	25
182	189	19
189	196	3
196	203	0
203	210	0
210	217	0
217	224	0
224	231	0
231	238	0
238	245	0
245	252	0
252	259	0
259	266	0
266	273	0
273	280	0
280	287	0
287	294	0
294	301	0
301	308	0
308	315	0
315	322	0
322	329	0
329	336	0
336	343	0
343	350	0
350	357	0
357	364	0
