## Supplementary material for "Improved estimates of COVID-19 correlates of protection, antibody decay and vaccine efficacy waning: a joint modelling approach": Data for Supplementary Figure 6

Lower_break_days_since_second_dose	Upper_break_days_since_second_dose	Number_of_primary_symptomatic_cases	Number_of_total_COVID-19_cases
0	7	0	0
7	14	0	0
14	21	0	0
21	28	13	24
28	35	10	25
35	42	16	30
42	49	13	24
49	56	20	42
56	63	17	41
63	70	21	46
70	77	22	43
77	84	20	37
84	91	17	35
91	98	12	26
98	105	14	23
105	112	17	36
112	119	17	26
119	126	13	22
126	133	10	26
133	140	9	18
140	147	8	13
147	154	4	14
154	161	2	4
161	168	0	3
168	175	5	7
175	182	1	2
182	189	3	4
189	196	2	5
196	203	0	1
203	210	0	3
210	217	0	0
217	224	1	3
224	231	0	0
231	238	0	0
238	245	0	0
245	252	0	0
252	259	0	0
259	266	0	0
266	273	0	0
273	280	0	0
280	287	0	0
287	294	1	1
294	301	0	0
301	308	0	0
308	315	0	0
315	322	0	0
322	329	0	0
329	336	0	0
336	343	0	0
343	350	0	0
350	357	0	0
357	364	0	0
