## Supplementary material for "Improved estimates of COVID-19 correlates of protection, antibody decay and vaccine efficacy waning: a joint modelling approach": Data for Supplementary Figure 11

Days since second dose	anyinfection_Omicron_mean_VE_mean_effect_posterior_mean	anyinfection_Omicron_mean_VE_mean_effect_posterior_median	anyinfection_Omicron_mean_VE_mean_effect_posterior_0.025_quantile	anyinfection_Omicron_mean_VE_mean_effect_posterior_0.975_quantile	anyinfection_Omicron_mean_VE_upper95_effect_posterior_mean	anyinfection_Omicron_mean_VE_upper95_effect_posterior_median	anyinfection_Omicron_mean_VE_upper95_effect_posterior_0.025_quantile	anyinfection_Omicron_mean_VE_upper95_effect_posterior_0.975_quantile	anyinfection_Omicron_mean_VE_lower95_effect_posterior_mean	anyinfection_Omicron_mean_VE_lower95_effect_posterior_median	anyinfection_Omicron_mean_VE_lower95_effect_posterior_0.025_quantile	anyinfection_Omicron_mean_VE_lower95_effect_posterior_0.975_quantile
35	18.4751056099355	18.4698859191398	17.7712859197141	19.2101629833801	13.5720108587873	13.5654578966056	12.9355664480428	14.2429817058282	23.3726391821556	23.3681542781585	22.6130844781486	24.1539804303799
36	18.3263937409837	18.3211236028608	17.6275939191139	19.0556238094874	13.4432140036638	13.4363103177518	12.8133420156024	14.1086751128881	23.2079388579618	23.2034089561067	22.4540451881826	23.983512953645
37	18.1786733170702	18.1734751893356	17.4855483580909	18.9021524902262	13.3155181881462	13.3086868741543	12.6924364046709	13.9750968657771	23.0440957237769	23.0392744771752	22.2949623100076	23.8153892122506
38	18.0319424080395	18.0266810688053	17.3443992516088	18.7504613896701	13.1889184360745	13.1824864829374	12.5704524375536	13.8429488381357	22.8811105058819	22.876064849731	22.1365338730226	23.6475536671802
39	17.8861989264054	17.8808415962518	17.2032340256306	18.5981868751037	13.0634096748699	13.05730546977	12.4494538097339	13.712057899228	22.7189838223221	22.7137131689248	21.9801247966353	23.4810624242383
40	17.7414406902498	17.7360014061526	17.0632319801021	18.4496892327224	12.9389867226562	12.9325123637917	12.3295426506288	13.5816846350965	22.5577162047231	22.552713024008	21.8225672671034	23.3141249007201
41	17.5976654428761	17.5920942404988	16.9244989330835	18.301196440441	12.8156443281172	12.8092225561408	12.211370126672	13.4529095087593	22.397308084691	22.392314271219	21.6657406778516	23.1504235583762
42	17.4548708602392	17.4489652853543	16.7855178276908	18.1531003163725	12.6933771497477	12.6868933357125	12.0934092535956	13.3257859092855	22.2377597769242	22.2325902278102	21.5093920357637	22.9857963767383
43	17.3130545053684	17.3074359052443	16.6468289347608	18.0060026112815	12.5721797420509	12.5654530495003	11.9769048283957	13.1996643058549	22.0790714965971	22.0741839545385	21.3535809166324	22.8245668768197
44	17.1722138258823	17.1664030961493	16.510369863048	17.8604272820533	12.4520465716372	12.4451947449419	11.8619463150789	13.0741474626952	21.9212433672134	21.9162652334877	21.1990693620535	22.6627549213502
45	17.0323461978393	17.0265705311601	16.3740356038247	17.7160099388084	12.332971999019	12.3261145791393	11.7466755077526	12.9500380369287	21.7642754472989	21.759194633083	21.0458149493235	22.5021086766743
46	16.8934489167154	16.8878046388057	16.2385618207466	17.5723078196313	12.2149502852493	12.2078417757875	11.6337270626506	12.828016656319	21.6081677236284	21.6026644719787	20.8946895268172	22.3424345759139
47	16.7555191857917	16.7496149992494	16.1054612482448	17.429559735935	12.097975662651	12.0911374983836	11.5212206284904	12.7075105311014	21.4529200925341	21.4476725188129	20.7423906834049	22.1833787544218
48	16.6185541214008	16.6126012393855	15.9722229571183	17.2892926722051	11.9820422984571	11.9751163805906	11.4101108959351	12.58615733501	21.2985323342334	21.2935030536423	20.5908504236908	22.0264354140697
49	16.4825507554879	16.476535926178	15.8393871066991	17.1489608275094	11.8671442886307	11.8604684399683	11.2988622674879	12.467116429182	21.1450041692996	21.1397485676126	20.4407495480451	21.868995381218
50	16.3475059782747	16.3418398244737	15.7084790497672	17.0097668849966	11.7532756598536	11.7465373999937	11.1892791016744	12.3489280584341	20.9923351856308	20.9873694476655	20.2908731965139	21.7127932919963
51	16.213416648776	16.2074554077177	15.5776978436341	16.8722788835553	11.6404303390343	11.6336136091277	11.0798548096016	12.2310678372987	20.8405249075083	20.8354493668321	20.1419699513242	21.5591862294558
52	16.0802795668179	16.0742123209522	15.4487887988994	16.7365818211528	11.5286022110789	11.5219206519952	10.9716765984858	12.1156963902041	20.6895727897855	20.6845983946646	19.9929986067642	21.4051482667397
53	15.9480914420028	15.9419786652756	15.3197905880558	16.6015119393688	11.4177851023704	11.4108973314961	10.8645443976745	12.000888355676	20.5394781929061	20.5345012204703	19.8446807084651	21.2533394679232
54	15.8168489028718	15.8107778436036	15.190742568547	16.4668938079913	11.3079728028892	11.3010084268863	10.758194252291	11.8876704611206	20.3902404158576	20.3849498239481	19.6984447176037	21.1022098865131
55	15.686548489384	15.6801618604215	15.0636298285935	16.3334975088254	11.1991590338586	11.1923079315774	10.6537568383689	11.7755615411029	20.2418586695174	20.2369648312593	19.5522239576622	20.9513432828876
56	15.5571866879484	15.5510721396642	14.9371011310348	16.2020511305615	11.0913374264614	11.0844023746106	10.5498988051832	11.6642208234953	20.0943320838645	20.0892402088695	19.4074349019669	20.8012123352555
57	15.4287599421527	15.422590626086	14.8115304124491	16.0707150439496	10.9845015695123	10.9777377835994	10.4472475728659	11.5535826976993	19.9476596973684	19.9419803402538	19.2630202210795	20.6521964097715
58	15.301264635867	15.2954220510183	14.6859382357566	15.9409839473542	10.8786450062035	10.8717910294541	10.3441622545306	11.4446828478121	19.8018404770438	19.7961957820292	19.1201670407305	20.5042136357927
59	15.1746970651704	15.1687155455605	14.5619908257734	15.8122186358779	10.773761244529	10.7669235351977	10.2428241102944	11.3360724715459	19.65687332988	19.6515017597763	18.977303915906	20.3574784758775
60	15.0490534694595	15.0429541987274	14.4393671637337	15.6836697205873	10.6698437361784	10.6631250415764	10.141988480235	11.2283186629456	19.5127570905518	19.507329198272	18.8345895059324	20.2105197621446
61	14.9243300568045	14.9183327775459	14.3172653050971	15.5567491858914	10.5668858897303	10.5600016659836	10.0420856894692	11.1227403642045	19.3694905048242	19.3641395915424	18.6934341902487	20.0657288784548
62	14.8005229581752	14.7946962501403	14.1960850215965	15.4303476589562	10.4648810937618	10.458252289048	9.94307173465095	11.0171514227335	19.2270722549129	19.2217094224776	18.552236793059	19.9214504106165
63	14.6776282536154	14.6716324158246	14.0758399161221	15.3049122696832	10.3638227225115	10.3574169507877	9.84490088907618	10.9140688085622	19.0855009854526	19.0794521156067	18.4127380266134	19.7782305485535
64	14.5556419162649	14.5494385574701	13.9566953053789	15.1809423112958	10.2637041205402	10.2571424049526	9.74786036087664	10.8110718829771	18.9447752749431	18.9386026205074	18.2733584256414	19.6359434359886
65	14.4345599032338	14.4281409623857	13.837208360904	15.0576214775605	10.1645186221078	10.1580902310786	9.65093618532198	10.7095600079042	18.804893640313	18.7988193721334	18.1356298969664	19.4941359302881
66	14.3143781639137	14.3080733214718	13.7197338542604	14.9348752827391	10.0662595391519	10.0597907007584	9.55529241083945	10.6085056519075	18.6658545140328	18.6599001642603	17.9984679626591	19.3544729158905
67	14.1950925597655	14.1888280042112	13.6025819939803	14.8140088341731	9.96892016850741	9.9627500769589	9.46085385046717	10.5082732690248	18.5276562568313	18.5217085292609	17.8617290049976	19.2151312681159
68	14.0766989150982	14.070558630385	13.4862075114925	14.6934204215625	9.8724937828223	9.86623107171955	9.36748527721477	10.4093337330711	18.390297174002	18.3844555446455	17.7261403393626	19.0760058469203
69	13.9591930342232	13.952737862921	13.3700942671867	14.57359945633	9.77697364407471	9.77068636006445	9.27382497949491	10.3114799632761	18.25377552621	18.2478758978335	17.5901242645145	18.9392154447683
70	13.8425706843578	13.8358740194384	13.255056331261	14.4550542070442	9.68235297424076	9.67608855039703	9.1820406971173	10.2155462312449	18.1180895105929	18.112044873311	17.455836978175	18.8019277009914
71	13.7268275869425	13.7199561366483	13.1412392475782	14.3378585992763	9.58862498685403	9.58228895393562	9.09066585737299	10.120000293784	17.9832372683314	17.9775130351796	17.3222057473527	18.6663290773391
72	13.6119593721436	13.6053110695103	13.0285838109402	14.2213160442909	9.49578289939391	9.48925136845693	8.99967591717312	10.0251026902343	17.8492168858211	17.8434147218214	17.189250837446	18.5317294627255
73	13.4979616529035	13.4914608303602	12.9158125552001	14.1069931057821	9.4038199239742	9.39718430284692	8.91022190477024	9.93114708033503	17.7160264096494	17.7102348270989	17.0569041336009	18.3977463636306
74	13.3848300112184	13.3784122292574	12.8035908151574	13.9925223725157	9.31272926922668	9.30599614717283	8.8207666003315	9.83857608366924	17.5836638330251	17.5774545685527	16.925222604191	18.2638101670902
75	13.2725600058912	13.2659014965268	12.6935333212601	13.8805367776625	9.22250413312163	9.21584544372121	8.73234858332613	9.7458989570645	17.4521270788921	17.4459987521421	16.7956129746379	18.1331182069088
76	13.1611471521397	13.1544966900278	12.5833153289895	13.7679963286916	9.13313771421336	9.12646556488259	8.64492330689038	9.65446571773445	17.3214140153221	17.3152429352616	16.6648205175047	18.0022294443294
77	13.0505869690841	13.0439375898185	12.4749185587709	13.6565738602937	9.04462322015495	9.03802720642077	8.5588289638098	9.56466392553154	17.191522461906	17.1853956381957	16.5347081147565	17.8722220661894
78	12.9408749438545	12.9343277991713	12.3652769787455	13.5458789166456	8.95695386771717	8.95047440197697	8.4727637348661	9.47523036673389	17.0624501916956	17.0560587874457	16.4059192694965	17.7426390007666
79	12.8320065172009	12.8251484288265	12.2572811408353	13.4362172240935	8.8701228654905	8.8636010397614	8.38828147333315	9.38629200440888	16.9341949304265	16.9279408393796	16.2780243166407	17.6139734711019
80	12.7239771265466	12.7171238090955	12.1501593461672	13.326583055397	8.78412342534597	8.77763856064319	8.30450546679839	9.29885775884891	16.8067543623396	16.8004847626456	16.1510663863708	17.4871293343924
81	12.6167821763775	12.6103288835006	12.0443546522536	13.2189143196455	8.6989487841555	8.69243977735953	8.22086894009967	9.21121909709363	16.6801261126279	16.6737645867495	16.0245658101147	17.3608531564145
82	12.5104170438891	12.504018244898	11.9385897881444	13.1121698391603	8.61459218771111	8.6080113527935	8.13841240291033	9.12468628345455	16.5543077626074	16.5483004800621	15.8987618400157	17.2361538599622
83	12.4048770725004	12.3987405286283	11.8352438948621	13.0056460162148	8.53104689304833	8.52482239552209	8.05637179593031	9.04016821209221	16.4292968661084	16.4232009512385	15.7735293337834	17.1116286310104
84	12.3001576261412	12.2941158185469	11.7313566065552	12.9005032700562	8.44830616065065	8.44217508773879	7.97444305962931	8.95616516519457	16.3050909285124	16.2989528598197	15.6496612776477	16.9876063335526
85	12.1962540472164	12.1904164572047	11.6284071896001	12.79601220103	8.36636324865266	8.36007570236983	7.89500541175246	8.87238557268691	16.1816874063758	16.1755038373453	15.5266226477454	16.8640995744185
86	12.093161640035	12.0873581641826	11.5259216185105	12.692224432712	8.28521143774431	8.27864904101964	7.8155219476981	8.79041227287926	16.0590837121666	16.0528283218177	15.4047490806628	16.7423035337247
87	11.990875712265	11.9851224257725	11.425005127174	12.590411954125	8.2048440336231	8.19835134789681	7.73583104960312	8.70913924494471	15.9372772297551	15.9312525785508	15.2821565889772	16.6207269315561
88	11.8893915735524	11.883769773474	11.3241460418195	12.4882230980639	8.12525435367557	8.11878872676702	7.65765121113502	8.62847127553034	15.8162653097334	15.810055412355	15.16151608261	16.5011610653095
89	11.7887045000448	11.7828965804178	11.2239088146446	12.3870965451583	8.04643572869451	8.03985895704243	7.58030760304833	8.54821092062213	15.6960452500003	15.6899957463738	15.0410954627584	16.3811138651113
90	11.6888097670405	11.6826659927817	11.1243806280645	12.2864317138815	7.9683814998321	7.96159817187023	7.50342269023641	8.46923902165814	15.5766143199337	15.5705985059898	14.9220573639025	16.261284134223
91	11.5897026213491	11.5837759306463	11.0256620668023	12.1868331500617	7.89108504147584	7.8844653977678	7.42777594217671	8.39059999020944	15.4579697456034	15.4518826502173	14.8031175533348	16.1428212246477
92	11.4913783113141	11.4853025518889	10.9283177881236	12.0885242268178	7.81453975911674	7.80816851730075	7.35214550479152	8.31184587830013	15.3401087313624	15.3340419371016	14.6856637969196	16.0251209538546
93	11.3938320792876	11.3876135530053	10.8309548102583	11.9909330907792	7.73873907597709	7.73233012338305	7.27741877640296	8.23465881091866	15.2230284468642	15.2169281026838	14.5679390434567	15.9083670213875
94	11.2970591570161	11.2908885878414	10.7341144455849	11.8939261328178	7.66367645062779	7.65737022449628	7.20351383834331	8.15855364370812	15.1067260168451	15.1005382091189	14.4516846102051	15.7924209303366
95	11.2010547546672	11.1947901217825	10.6391885239716	11.7970740233004	7.5893453805319	7.58296348414406	7.13034613156915	8.08359813439978	14.9911985398476	14.9850180940454	14.3364620953755	15.6769841039087
96	11.1058140987469	11.0997556325804	10.5441700708817	11.7023005925174	7.51573938977937	7.50940095099092	7.0577513509398	8.00921798235972	14.8764430903233	14.870391419339	14.2214691225572	15.5621514454732
97	11.0113324084314	11.0050250789868	10.450139825967	11.6060370937604	7.4428520200469	7.43658702086844	6.98618459656089	7.93512065938192	14.7624567070268	14.7561838400435	14.1072618916445	15.4484685083695
98	10.9176048912072	10.9112568085931	10.3563665715885	11.5118335311366	7.37067684068497	7.36443375299697	6.91536841272143	7.86204734648908	14.6492363770998	14.6430486228339	13.9941170610748	15.3360169761112
99	10.8246267564586	10.8183616418212	10.264481661375	11.4189351367742	7.29920744588997	7.29277266503081	6.8448318834752	7.78969956278359	14.5367790659896	14.5306552671682	13.8811497705383	15.2243464454837
100	10.7323932439969	10.7262396607143	10.1721083621313	11.3263348484834	7.22843746513595	7.22224544419982	6.77504528239076	7.71791620496835	14.425081711127	14.4193761295721	13.7696730290958	15.1130450422523
101	10.6408995737911	10.6346486197943	10.080494884889	11.2340555400007	7.15836054993682	7.15220580406383	6.7058776883876	7.64677134099408	14.3141412298292	14.3085625849111	13.6588298707889	15.0019852128465
102	10.5501409534714	10.5439877159167	9.98990577445493	11.1434303069553	7.08897039050738	7.08274244357897	6.63736867969537	7.57644522778966	14.2039545195586	14.1983551446124	13.5483528270772	14.8916805572611
103	10.4601126016753	10.4536531866008	9.9002635025398	11.0531478449988	7.02026070217017	7.01403506322268	6.56992254803514	7.50671547974221	14.0945184564041	14.0888900482778	13.438529610326	14.7829631513434
104	10.3708097329741	10.3644492529864	9.81164952232134	10.9634400126105	6.95222523386668	6.94595226237927	6.50286154047028	7.43703937721913	13.9858298907193	13.9799975145773	13.329856140806	14.6745460440533
105	10.2822275608261	10.2758946114435	9.72405155353594	10.8744678132442	6.88485776480186	6.87855514655948	6.43686932238713	7.36905920499724	13.8778856443867	13.871789438395	13.2212045450474	14.5664444532569
106	10.1943613030232	10.1880602363316	9.63682545224015	10.7870161241085	6.81815211601029	6.81162349575184	6.37107458666669	7.301448756082	13.7706825141142	13.7641501861012	13.1138758909104	14.460250597009
107	10.1072061805228	10.1006788297457	9.55011173749324	10.6998242673672	6.75210215700853	6.74544385002727	6.30577229892609	7.23446559558753	13.6642172710716	13.6579116435436	13.0065945461486	14.3534501427353
108	10.0207574311972	10.0143451113841	9.46414680908929	10.6132994631565	6.68670178206449	6.68023494914525	6.24179245953737	7.16795006570706	13.5584866707855	13.5523623150657	12.9008151262495	14.2484625806359
109	9.93501031104279	9.9287332889073	9.37884866640894	10.5272109527282	6.62194491593262	6.61533974570703	6.17829802445824	7.1019034589344	13.4534874523913	13.447099712511	12.7951184500224	14.1439894872317
110	9.8499600648142	9.84388547864692	9.29407156998966	10.4420210359803	6.55782551386286	6.55116529637278	6.11516469268013	7.03660500639178	13.3492163348788	13.342839447371	12.6910163699931	14.0406078841469
111	9.76560194799275	9.75970516764702	9.21055608974031	10.3573018175014	6.49433757957756	6.48756993692145	6.05265573897928	6.97191671211706	13.2456700246618	13.2394441918571	12.5872954237099	13.937863205482
112	9.68193121033872	9.67591070267242	9.12687997492061	10.2727138079503	6.43147516634918	6.42478613645412	5.99116949531014	6.90794734796561	13.1428452041575	13.1364766242212	12.4844082516119	13.83622387697
113	9.59894311160313	9.59290020552523	9.0438744130123	10.1898798208979	6.3692323619523	6.36268957742779	5.93015157266005	6.84430566963671	13.0407385380841	13.0345069543797	12.3822320920151	13.7352526743114
114	9.51663292776167	9.51042144538746	8.96208494330964	10.1078019412252	6.30760329439207	6.30094623294418	5.86974956289096	6.78175480371926	12.9393466790802	12.9332360949793	12.2801593355398	13.6343683554381
115	9.43499594672827	9.42856123675052	8.88088240088056	10.0261735240606	6.24658213156846	6.23991696311166	5.80995816919673	6.71956003873863	12.8386662693722	12.8326652590959	12.1789817197859	13.5338737790996
116	9.35402747469265	9.34743653596369	8.80026647047165	9.94477422119936	6.18616307773995	6.17956660329129	5.75077615878815	6.65789022438735	12.7386939315459	12.7322651225428	12.0778494194453	13.4350395146683
117	9.27372282340428	9.26711446120825	8.72104807569296	9.86409999920539	6.12634038895306	6.11967844710794	5.69185214179329	6.59722608904754	12.6394262658311	12.6332203636547	11.978012616496	13.3362929826352
118	9.19407731945179	9.1875492243287	8.64131092660149	9.78384369584641	6.0671083628874	6.06042525660448	5.63367090034307	6.53709659733592	12.5408598595593	12.5348219642742	11.8793047286138	13.2381514577247
119	9.11508628064795	9.10840647004781	8.56273347813222	9.70428762130126	6.00846133432626	6.00192750966183	5.57616845208197	6.47711338741188	12.4429912850286	12.437247161979	11.7809343811638	13.1411275088267
120	9.03674505589893	9.03009377410734	8.48454758938957	9.62544519908583	5.95039366729357	5.94350017644585	5.51952992644881	6.41805804521195	12.3458171004034	12.3401318666626	11.6835323749718	13.0446572881722
121	8.95904901538467	8.9524655723196	8.40679979586223	9.54734639654729	5.89289976229463	5.88586822713064	5.46290528951862	6.359114474647	12.2493338571673	12.2435858741192	11.5869408337208	12.9484851916312
122	8.88199352886542	8.87548889658598	8.33010747645831	9.47015453263274	5.83597406807109	5.82891434879478	5.40705741702641	6.30163744757234	12.1535380931614	12.1477335975315	11.4895966741448	12.8525704996288
123	8.80557397966106	8.79912088200011	8.25385827841261	9.39331189664412	5.77961108070388	5.77229599134838	5.35131572998778	6.24379229151739	12.0584263348278	12.0526285774418	11.3947543361386	12.7590478854176
124	8.72978578290671	8.72327598013942	8.17826864801359	9.31692770898271	5.72380533248375	5.7166381048593	5.29613398195719	6.18691381818503	11.9639951014647	11.958157082028	11.3005891435501	12.6649067350286
125	8.65462436223958	8.64815737489414	8.10396038553236	9.24103185896112	5.66855139063988	5.66138668280638	5.24138605614407	6.13103040024896	11.8702409086016	11.8642538051898	11.2068030709327	12.5707518520487
126	8.58008514035809	8.57331273439389	8.02962922904969	9.16616704436319	5.61384387299323	5.60658123288906	5.18813438851456	6.07626794274748	11.7771602561378	11.7710385433851	11.1138213602907	12.4782167209434
127	8.5061635634992	8.49953888772631	7.95540281234892	9.09228869693813	5.55967744271195	5.55243412299603	5.13507403378842	6.02116811141086	11.6847496373783	11.6785747465552	11.0213706612098	12.3854997510664
128	8.43285509012249	8.42641635421165	7.88225256180316	9.01828525206944	5.50604680522684	5.49886048876945	5.08235497912841	5.96675448645711	11.5930055362809	11.586266184319	10.9291609125907	12.2943785944165
129	8.3601552054071	8.35336654403239	7.81066320051733	8.94519937140101	5.45294670012549	5.44582220673854	5.03028818084513	5.91270033069788	11.5019244286821	11.4953254015171	10.8369650379798	12.2041239693547
130	8.28805941234782	8.28118992064218	7.73927155232405	8.87292076634779	5.40037190805888	5.39323583814269	4.97887782934911	5.85937141031024	11.4115027896514	11.4049991486715	10.7459302211489	12.1138361200498
131	8.21656323189519	8.20971268980242	7.66841048894519	8.80166805586969	5.34831725850114	5.34137175909892	4.9273503899051	5.8068359742881	11.3217370821999	11.3152651081024	10.6564835864528	12.0245855476842
132	8.14566220473814	8.13870845994266	7.59822555316311	8.73118202348975	5.2967776232259	5.289947774916	4.87686207644362	5.7541658377398	11.2326237597502	11.2260932625333	10.5676519237195	11.9349869725036
133	8.07535188837672	8.06845347190561	7.52847172285623	8.66098801480088	5.24574791021861	5.23896798977336	4.82719087575139	5.7017808750278	11.1441592710277	11.1374913309988	10.4795357082394	11.8473884790895
134	8.00562785584882	7.99870741550241	7.45957882847249	8.59082777920537	5.19522307249578	5.18844372210456	4.7777392763609	5.64999672816783	11.0563400640037	11.0497117641318	10.3912809082199	11.7602474116589
135	7.93648570538534	7.92941558978412	7.39079937208466	8.52178003695403	5.14519810439153	5.13845884844654	4.7286867631167	5.59934520697181	10.9691625868827	10.9623690668409	10.3032735327511	11.6736340669725
136	7.8679210549531	7.86075314787879	7.32277929096024	8.45297396159523	5.09566803851811	5.08896619948215	4.68023118544578	5.54880842189822	10.8826232848242	10.8757976623873	10.2166613947122	11.5876897202639
137	7.79992953474494	7.79292779711009	7.25522642548627	8.38464003245407	5.04662795411468	5.03981648636814	4.63244744147365	5.4989756654573	10.7967185886778	10.7901397982074	10.1310046348498	11.5021062743701
138	7.73250680525057	7.72546406027564	7.18846186205325	8.31639068453537	4.9980729629995	4.99104519278345	4.58521353748343	5.44933522655005	10.7114449292426	10.7048484701417	10.0451436848407	11.4170286633656
139	7.66564854036501	7.65857192764025	7.12210355423724	8.24909662127987	4.94999822396623	4.94291313960295	4.53837498702144	5.40030207681727	10.6267987379934	10.6199786372253	9.95999805091265	11.3331456637532
140	7.59935044028278	7.59227932505193	7.05655404808927	8.18284787389632	4.90239893781445	4.89520754174761	4.49222652611379	5.35151068119593	10.5427764490377	10.5360412095524	9.8757821323961	11.2501895490878
141	7.53360822928377	7.52655665138179	6.9913594847384	8.11676268663596	4.85527034193939	4.84809498176153	4.44595827079506	5.30321862721028	10.4593744953332	10.4524013029929	9.7921164904753	11.1669470914136
142	7.46841765531571	7.46165192148251	6.92655901349199	8.05122650932668	4.80860771329965	4.80140940564886	4.40008850817113	5.25596293566532	10.3765893093823	10.3695493755653	9.70902555039278	11.0846043001024
143	7.4037744835782	7.39677555077907	6.86233354283647	7.98609458810843	4.76240637016544	4.7552151734391	4.35493915665452	5.20885751090833	10.2944173185347	10.2874727744465	9.62642304749822	11.0026578429922
144	7.33967449418133	7.3326131995135	6.79881902749443	7.92150054807658	4.71666168116642	4.70951109464622	4.31035373529835	5.16192866585697	10.2128549524183	10.2058346114941	9.54470940006072	10.9210872035255
145	7.27611348078414	7.26919070657894	6.73564500222195	7.85747161651489	4.67136905461546	4.66423022032176	4.26627287706896	5.11548230641047	10.1318986427992	10.125043840757	9.46382438731641	10.8398143453745
146	7.21308726687009	7.20615900110513	6.67284789668888	7.79341052241049	4.62652393283468	4.61953011613241	4.22248006625999	5.06957163531504	10.0515448235064	10.0447575793881	9.38317565300601	10.7598714159519
147	7.15059170515488	7.14367392794008	6.61075640717191	7.73076244234925	4.5821218001487	4.57495174323343	4.17901461334856	5.02425252339787	9.97178993299371	9.9649388037422	9.30345066586122	10.6801493751478
148	7.08862266644896	7.08173751646582	6.54972050980664	7.66882430168892	4.53815818548928	4.53101530020966	4.13598905592508	4.9790234179096	9.89263040358404	9.88574165178975	9.22434919025954	10.6018419503536
149	7.02717604198107	7.02034828805464	6.48882224267139	7.60666920252092	4.49462865317386	4.48750882807502	4.0937638404719	4.93467165146798	9.81406267664542	9.80708648765043	9.14656070655373	10.5239292697095
150	6.96624774709558	6.95934213091355	6.42866292155143	7.54536128075567	4.45152881141778	4.44450976163617	4.0519730285295	4.89044741832859	9.73608319947902	9.7291841878543	9.06855736331677	10.446049866225
151	6.90583372063197	6.89891388248655	6.36911682178302	7.48457248443933	4.40885430817258	4.40183488608899	4.01036314319808	4.84697019803325	9.65868842062736	9.65186774129572	8.99080597130857	10.3684951356164
152	6.84592992264354	6.83911059654087	6.30994706584835	7.42446846290383	4.3666008353801	4.35970603402191	3.96921470319654	4.80363129842056	9.58187479567118	9.5747686864905	8.91396531484291	10.2919525875055
153	6.78653232925194	6.77970926068276	6.25177307381808	7.36412204858117	4.32476412504524	4.31798400568351	3.92872606468783	4.76068037015713	9.50563878784134	9.49847355745171	8.83783584916755	10.2156535392885
154	6.72763693583526	6.72087113833506	6.19326964548885	7.30466397904354	4.28333995085752	4.27640055762588	3.88824531941247	4.71820756554847	9.42997686143461	9.4229391924567	8.76289338752324	10.1400900603633
155	6.66923976177068	6.66229351259344	6.13537873095629	7.24622359702362	4.2423241233958	4.2355192011081	3.84828448261799	4.67653822306312	9.35488548332296	9.34790729776866	8.68845873082172	10.0649485081928
156	6.61133685262399	6.60431073671937	6.07856805180842	7.18811630918786	4.20171248982716	4.1949810698138	3.80880294578714	4.63516286574844	9.28036112315195	9.27334313961476	8.61402098531303	9.9904659198717
157	6.55392428784365	6.54694246084589	6.02206743432048	7.13019291851594	4.16150093987174	4.15481780948755	3.76989746624236	4.59367522328965	9.20640026074487	9.19942439946261	8.54054092250464	9.91626856410123
158	6.49699816340286	6.49018907843784	5.96563684682129	7.07230327367755	4.1216854070209	4.1150444630673	3.73113123201783	4.55268073687236	9.13299938216143	9.1263105014694	8.46773824052926	9.84295146830931
159	6.44055459964073	6.43366724344859	5.90997740951762	7.01511497206154	4.08226185801757	4.07559889208617	3.6926884645919	4.5125127386136	9.06015497469384	9.05346186573303	8.39560650228589	9.77058660649651
160	6.38458973926927	6.3775903418187	5.8547490639763	6.95870328917108	4.04322629515859	4.03665966774506	3.65468912110333	4.47226026459212	8.98786353842831	8.98095050245891	8.32354287836254	9.69826157633296
161	6.32909974370635	6.32206545156768	5.79993238131653	6.90292878078896	4.00457476492887	3.99795886912057	3.61750410343221	4.43238360986058	8.91612157863693	8.90914549819283	8.25219684794376	9.62641938628426
162	6.27408079654052	6.26704377444812	5.74573070544731	6.84745326030966	3.96630335232119	3.95960715912083	3.58014284130882	4.39339332493032	8.84492560679378	8.83812524900975	8.18086768022194	9.55541159875005
163	6.219529103322	6.21248448344714	5.69180374076245	6.79214723985316	3.92840818020671	3.9216762845148	3.54357442287165	4.35472364228575	8.77427214126804	8.76722300870367	8.11035577910186	9.48475464602148
164	6.16544089664274	6.15860631470875	5.63851195580552	6.73720754194092	3.89088540543814	3.88408105644161	3.5069271957689	4.31624438351734	8.70415770978707	8.69703898501086	8.04113734422918	9.41445687437884
165	6.11181243215946	6.10511049181946	5.58594880874333	6.68304952592965	3.85373122642376	3.84688021734355	3.47085854411383	4.27734065582698	8.6345788533946	8.62724997362749	7.97147789516361	9.34466924036636
166	6.05863999163181	6.05187061404159	5.53323731633045	6.62957473576652	3.81694187485866	3.81005086204183	3.43503252276411	4.23934267171057	8.56553212348923	8.55826680946825	7.90268497658071	9.27572646271225
167	6.00591987750786	5.99927198627885	5.48113294685868	6.57597640916995	3.78051362344312	3.77355701720688	3.39973646409658	4.20186885646001	8.49701407697686	8.48980649344191	7.83493219534045	9.20632181060627
168	5.95364841264664	5.94711991275552	5.42967696518965	6.52313185821014	3.74444278056997	3.73750394621194	3.36505560384972	4.1650091547146	8.42902127725248	8.42180292454469	7.76693056641933	9.13842079867887
169	5.90182194427916	5.8951235309767	5.37853799879398	6.47041257907908	3.70872569529495	3.70189993012296	3.33050165828774	4.12852068628717	8.36155029538183	8.35429211185029	7.70023934308409	9.07100332273228
170	5.85043684671237	5.84376215791854	5.3279274754681	6.4185896316872	3.67335875425026	3.66638955906221	3.29621342390497	4.09169856549317	8.29459771432624	8.28736520515425	7.63445774526853	9.00473760698444
171	5.79948951544731	5.79260986015201	5.27755917435194	6.36689556653535	3.63833837934963	3.63137524705301	3.26244091344485	4.05567762509476	8.2281601261802	8.22082024713766	7.56846258423581	8.93837136528521
172	5.74897637445096	5.74206863642531	5.22740491302573	6.31553296004037	3.60366102414962	3.5967585105619	3.22896514032593	4.01969845271797	8.16223413434061	8.15462950306808	7.50252923766703	8.8723159113365
173	5.6988938726873	5.69202157826802	5.17811624830875	6.26501189219281	3.56932317737998	3.56223110339861	3.19555539180442	3.98420740725786	8.09681635378994	8.08941492498223	7.43788416937414	8.8065108793897
174	5.64923847741929	5.64240793179559	5.12960647811121	6.21425007095134	3.53532136635275	3.52820872021597	3.16342218390351	3.9493012149176	8.03190340781233	8.02442356139688	7.37305433808869	8.74154150680478
175	5.60000667833935	5.59315239180918	5.08171926673808	6.16437769034246	3.50165215006001	3.49458737342593	3.13112307626238	3.91425972975473	7.96749193297325	7.96007830690336	7.30893919895242	8.67716113864732
176	5.55119498635142	5.54434184621429	5.03370938208123	6.11472062878645	3.46831212176597	3.4613202057645	3.09868787613539	3.87969811829916	7.90357857608421	7.8961813463824	7.24499706496211	8.61259425234896
177	5.50279993949759	5.49593552939268	4.98632515595669	6.06542439527152	3.43529790926617	3.42840191919222	3.06670288287104	3.84553525666024	7.84015999337014	7.83261526702727	7.18172217881725	8.54902125390557
178	5.45481809828832	5.44786608524154	4.93963280981269	6.0167091445478	3.40260617714891	3.39573110259929	3.03539286581615	3.81179598843911	7.77723285138934	7.76925273184471	7.11939278933481	8.48617352544653
179	5.40724604952911	5.40047683552212	4.89304107995832	5.96812874261076	3.37023362468771	3.36330896500499	3.00409490941243	3.77811111202908	7.71479382712024	7.70659777084511	7.0572031492367	8.42335952240643
180	5.36008040366475	5.35325834109149	4.846845367653	5.92003256913167	3.33817697900855	3.33126469040812	2.97309678695945	3.7446199420972	7.65283961040004	7.64462853946382	6.9959892133678	8.36083755471556
181	5.31331779410483	5.30638157349631	4.80121390021719	5.87273742357295	3.30643300244405	3.29954755303674	2.94271534750804	3.711515372077	7.59136690272259	7.58318577878579	6.93507364799203	8.2993326458084
182	5.26695488495099	5.25994947997021	4.75617738287791	5.82502208011508	3.27499848691919	3.26813274923757	2.91249660541241	3.67910295010548	7.53037241990397	7.5222182870185	6.87465434973628	8.23732324375181
183	5.22098836424808	5.21400990174206	4.71108535189356	5.77835947009949	3.24387025868251	3.23696025049243	2.88273687244931	3.64687525063388	7.46985289270194	7.46170025750025	6.81465041309934	8.17601918759404
184	5.17541493583071	5.16832409204751	4.66657584062767	5.73244004372139	3.21304518086023	3.20601665543916	2.85302605666521	3.61500813771267	7.40980506141926	7.4016792617249	6.75563870407184	8.11531271620712
185	5.13023132722076	5.12322755411731	4.62224734828349	5.68639275839375	3.18252014515988	3.17538562883267	2.82367789766576	3.58330545965766	7.35022567920983	7.34211459868158	6.69677361100836	8.05513257305069
186	5.08543428829159	5.07837123797417	4.57836750028915	5.64047025170725	3.15229207464732	3.14506332467469	2.79475127684161	3.55204438924013	7.29111151108962	7.28281318140274	6.6386995379843	7.99566833128574
187	5.04102059079992	5.03397747101947	4.53451984258826	5.59510556425221	3.12235793060825	3.11513088533018	2.76578332166578	3.52104771310666	7.23245933307326	7.22400587054003	6.58058534565334	7.93637145001865
188	4.99698703433098	4.98985876134655	4.49143192786945	5.55007888531531	3.0927147010242	3.08543434227346	2.73720774392182	3.49024432504036	7.17426593706546	7.16582923998832	6.52337366829552	7.87767640147826
189	4.95333043652425	4.94597069023413	4.44888826137038	5.50547440629366	3.06335940412535	3.05598429705607	2.7089512944866	3.45988655014733	7.11652812865238	7.10814688960911	6.46658046316335	7.81948782086573
190	4.91004764186602	4.90254298708876	4.40646024222037	5.46055762921089	3.03428908889686	3.02692908355365	2.68114217106751	3.42970917192617	7.05924272643936	7.05067075189828	6.41006680750018	7.76107670721331
191	4.86713552053453	4.85962086421298	4.36458785971535	5.41676151844467	3.0055008352449	2.99814641464602	2.65368341935597	3.39969935032002	7.00240656321526	6.99384864869615	6.35419157991303	7.70326296470925
192	4.82459096587565	4.81691111361531	4.32301015846492	5.373514681827	2.97699175484388	2.9697261642589	2.62638058969416	3.37008140070583	6.9460164842898	6.93740349471599	6.29845698653908	7.646180980453
193	4.78241089473957	4.7746655331732	4.2819529603157	5.33065385806168	2.94875898911174	2.94145339535446	2.59941521713923	3.34042759291414	6.89006934705244	6.88131510940536	6.24343220313316	7.58888373351405
194	4.74059224439358	4.73268072313905	4.24137975418424	5.28791095596635	2.92079970821445	2.91343877911121	2.57274778199997	3.3109861348728	6.83456202343541	6.82592307125555	6.1888572889064	7.53278941952882
195	4.69913197627177	4.69133985527246	4.20090725389293	5.24538017770135	2.89311111037565	2.88579178825447	2.54626003172829	3.28205783754875	6.77949139993884	6.77071285781565	6.13463111706591	7.47681074514595
196	4.65802707356523	4.65014380118372	4.16095641949906	5.2030627581555	2.86569042515736	2.8583682656096	2.5202714326285	3.25327115138857	6.72485437559625	6.716171061943	6.08116132836826	7.42141319779987
197	4.617274541824	4.60937701239039	4.12132059770387	5.16114609425242	2.83853491000202	2.83124633770181	2.49437874471668	3.22509997405948	6.67064786343889	6.66185240142716	6.02821075290322	7.36697585676017
198	4.57687140956799	4.56894842729716	4.08184594699894	5.11949597585823	2.81164185126288	2.80437571445738	2.46878309121396	3.19662815698406	6.61686879200654	6.60815533708889	5.97508975657869	7.3125447462472
199	4.53681472612861	4.52875308297719	4.04286088102322	5.07818944455692	2.78500856097187	2.77777658825138	2.44306024851422	3.16900015989358	6.56351410610852	6.55471092253414	5.92299593711964	7.25836740599524
200	4.49710156202884	4.48893740537182	4.00473420986442	5.0372805524088	2.75863238012441	2.75143919995673	2.41804463235315	3.1414866771662	6.51058076560303	6.50179458343663	5.87131849056179	7.20478908157508
201	4.4577290125665	4.44991733305409	3.96654132675248	4.99714760895325	2.73251067520201	2.72544233973844	2.39306268999214	3.114355762926	6.45806574664112	6.4491831574758	5.8198251572378	7.15087096528218
202	4.41869419449549	4.41083992627898	3.92876427385895	4.95739617829292	2.70664084407655	2.69965042191237	2.36850281023028	3.08729619474595	6.40596603982529	6.39688636397952	5.76866047421176	7.09793463624839
203	4.37999424450639	4.37214455364421	3.89152072531763	4.91774902014869	2.68102031031057	2.674040723597	2.34420113258341	3.06022326040604	6.35427865063108	6.34518801712412	5.71806602665776	7.04582426146594
204	4.3416263187322	4.33375451733539	3.85461529983305	4.87814250059067	2.65564652554187	2.64869290440316	2.32009090991969	3.03340034348351	6.30300059580412	6.29382571006536	5.66790204062289	6.99335491361634
205	4.30358759679297	4.29556018390523	3.81802401673619	4.83911095118	2.63051697169444	2.62357280733387	2.29614258756793	3.00696109773384	6.25212890526247	6.24288358779384	5.61827723800996	6.94203560103887
206	4.26587528353061	4.2578276196825	3.78116564749354	4.80043663556301	2.60562915814347	2.59862366734689	2.27273252903642	2.98083569333946	6.20166062499888	6.19246685604808	5.56962718965895	6.89052656955447
207	4.2284866044868	4.22032599440151	3.74513428855325	4.76144315263791	2.58098061783923	2.57389103526971	2.24921226174859	2.95484731704303	6.1515928169952	6.14236147749171	5.5206710858766	6.83920690619466
208	4.19141880948241	4.18329356409015	3.70933685641304	4.72354976534936	2.55656890859491	2.54947979128779	2.22614390998992	2.92918023518376	6.10192256134432	6.09270670820325	5.47132448870028	6.78844115092493
209	4.15466916732337	4.14639375603611	3.67409143117926	4.68599779456029	2.53239161563515	2.52529130596028	2.20319847877043	2.90398819973608	6.05264695279053	6.04325954808651	5.42321505952606	6.73846824818708
Assumed VE vs antibody curve from Wei et al. (2023)	estimate	estimate	estimate	estimate	upper 95% confidence bound	upper 95% confidence bound	upper 95% confidence bound	upper 95% confidence bound	lower 95% confidence bound	lower 95% confidence bound	lower 95% confidence bound	lower 95% confidence bound
Posterior summary	mean	median	0.025_quantile	0.975_quantile	mean	median	0.025_quantile	0.975_quantile	mean	median	0.025_quantile	0.975_quantile
